# Information Theory-Guided Detection of Biomarkers Using Programmable Aptamer Arrays

**DOI:** 10.1101/2025.11.27.25341165

**Authors:** Amit Eshed, Alexander A. Green

## Abstract

While numerous endogenous nucleic acid biomarkers have been reported that are predictive for diseases like cancer, there has been limited development of devices that are tailored towards point-of-care (PoC) diagnosis using those endogenous biomarkers. Diagnosing based on endogenous biomarkers is challenging as its diagnostic value is based on concentration deviations from a healthy baseline. Here we report the Concentration Detector Array (CDA), a nucleic acid device that uses channel activated thresholds to identify and bin target nucleic acids into concentration ranges. Using consensus voting and error correction methods, we demonstrate that CDAs have excellent binning classification with an AUC = 0.945-0.955. Motivated by the diagnostic gap in non-small cell lung cancer detection, we developed probability distribution functions (PDFs) of prognostic miRNAs. After creating a library of miRNA sensing CDAs and PDF models, we demonstrated information theory-based diagnostic strategies to identify and classify patient profiles in a minimal number of tests. Our divergence maximization strategy was found to strongly identify profiles in a single test and learn maximal information content 1-2 tests faster than other expectation maximization strategies and use significantly fewer tests static non-learning methods required.
