## Supplementary Tables 1-4 for "Information Theory-Guided Detection of Biomarkers Using Programmable Aptamer Arrays"

### Sheet: List of Tables
Supplementary tables for:
Information Theory-Guided Detection of Biomarkers Using Programmable Aptamer Arrays
Amit Eshed and Alexander A. Green
List of supplementary tables
Supplementary Table 1. Principal Component Analysis Loading Scores
Supplementary Table 2. Circuit Model Fitted Parameters
Supplementary Table 3. Custom TCGA Cohort for NSCLC
Supplementary Table 4. Concentration Detector Array and Biomarker Sequences

### Sheet: Supplementary Table 1
Supplementary Table 1. Principal Component Analysis Loading Scores
Feature	Principal Component
	PC-1	PC-2	PC-3	PC-4	PC-5	PC-6
Length(TH1)	0.389461	-0.276402	-0.873162	-0.09036	0.036667	0
Length(TH2)	0.528929	-0.324762	0.372712	-0.049211	0.688061	7.55668e-16
Length(B)	0.555222	-0.28537	0.296532	0.110729	-0.714213	-7.73629e-16
Length(C)	0.341522	0.581241	0.041708	-0.734691	-0.063331	-3.39014e-16
Threshold_CH1	0.352096	0.586709	-0.088145	0.614392	0.097948	0.370081
Threshold_CH2	0.140263	0.233724	-0.035114	0.244752	0.039019	-0.929

### Sheet: Supplementary Table 2
Supplementary Table 2. Circuit Model Fitted Parameters
Voltage Divider Equations
VREF_CH1 = VREF * (R1/(R1+R2+R3)) + VNOISE
VREF_CH2 = VREF * ((R1+R2)/(R1+R2+R3)) + VNOISE
Resistor Equations
R1 = 1/(Length(TH1) + a)
R2 = 1/Length(TH2)
R3 = (k/Length(B)) + Length(C)
Design Input Variables
Parameter	Units
Length(TH1)	number of nucleotides
Length(TH2)	number of nucleotides
Length(B)	number of nucleotides
Length(C)	number of nucleotides
Fitted Parameters
Parameter	Value	Units
a	-13.2011	number of nucleotides
k	-25.2698	Ohms*number of nucleotides
VNOISE	0.167	Volts
Default Parameters - No Fit Required
Parameter	Value	Units
VREF	1	Volts

### Sheet: Supplementary Table 3
Supplementary Table 3. Custom TCGA Cohort for NSCLC
*nos = Not Otherwise Specified
Cohort Selection Criteria
EXPERIMENTAL STRATEGY	miRNA-Seq
PROJECT	TCGA-LUAD, TCGA-LUSC
SPECIMEN TYPE	peripheral blood nos
DATA TYPE	miRNA Expression Quantification
ACCESS	open
Demographics
Feature	Number	Percentage
Gender
Female	299	0.407357
Male	435	0.592643
Race
Asian	12	0.0163488
Black or African American	56	0.0762943
White	549	0.747956
Not Reported	111	0.151226
Unknown	6	0.00817439
Ethnicity
Hispanic or Latino	11	0.0149864
Not Hispanic or Latino	535	0.728883
Not Reported	176	0.239782
Unknown	12	0.0163488
Age at Diagnosis
80 - 90	60	0.0603015
70 - 80	360	0.361809
60 - 70	347	0.348744
50 - 60	182	0.182915
40 - 50	45	0.0452261
30 - 40	1	0.00100503
Vital Status
Alive	497	0.677112
Dead	237	0.322888
Diagnosis
Feature	Number	Percentage
Stage when diagnosed
Stage I	9	0.0121294
Stage IA	175	0.235849
Stage IB	199	0.268194
Stage II	5	0.00673854
Stage IIA	97	0.130728
Stage IIB	120	0.161725
Stage III	6	0.00808625
Stage IIIA	92	0.123989
Stage IIIB	16	0.0215633
Stage IV	23	0.0309973
Year of diagnosis
2010 - 2020	460	0.650636
2000 - 2010	241	0.340877
1990 - 2000	6	0.00848656
Site of resection or biopsies
Lung, nos	734	0.708494
Not Reported	302	0.291506
Laterality
Bilateral	2	0.00269906
Left	295	0.398111
Right	437	0.589744
Unknown	7	0.00944669
Disease Status and History
Feature	Number	Percentage
Prior Malignancy
No	643	0.876022
Yes	90	0.122616
Not Reported	1	0.0013624
Prior Treatment
No	731	0.759875
Yes	231	0.240125
Synchronous Malignancy
No	714	0.972752
Yes	19	0.0258856
Not Reported	1	0.0013624
Treatment
Feature	Number	Percentage
Treatment Intent Type
Adjuvant	649	0.981846
Consolidation therapy	1	0.00151286
Neoadjuvant	2	0.00302572
Palliative	8	0.0121029
Not Reported	1	0.00151286
Treatment Outcome
Complete response	106	0.398496
Partial response	12	0.0451128
Progressive disease	50	0.18797
Stable disease	16	0.0601504
Treatment ongoing	37	0.139098
Not Reported	1	0.0037594
Unknown	44	0.165414
Treatment Type
Anicllary treatment	4	0.0021322
Brachytherapy, low dose	1	0.000533049
Chemotherapy	233	0.1242
Immunotherapy (including vaccines)	10	0.00533049
Pharmaceutical therapy, nos	593	0.316098
Radiation therapy, nos	682	0.363539
Radiation, cyberknife	2	0.0010661
Radiation, external beam	93	0.0495736
Radiation, implants	2	0.0010661
Radiation, intensity-modulated radiotherapy	1	0.000533049
Radiation, internal	4	0.0021322
Radiation, systemic	1	0.000533049
Surgery, nos	241	0.128465
Targeted molecular therapy	9	0.00479744
Exposure
Feature	Number	Percentage
Tobacco Smoking Status
Current reformed smoker for 15=<	271	0.36921
Current reformed smoker for <15	160	0.217984
Current reformed smoker, duration not specified	8	0.0108992
Current smoker	200	0.27248
Lifelong non-smoker	77	0.104905
Not Reported	14	0.0190736
Unknown	4	0.00544959
Tobacco Smoking Onset Year
1990 - 2000	12	0.0272727
1980 - 1990	37	0.0840909
1970 - 1980	108	0.245455
1960 - 1970	126	0.286364
1950 - 1960	119	0.270455
1940 - 1950	35	0.0795455
1930 - 1940	3	0.00681818

### Sheet: Supplementary Table 4
Supplementary Table 4. Concentration Detector Array and Biomarker Sequences
Device Name	RNA Sequence (5'=>3')	Biomarker Name	DNA Sequence (5'=>3')
arb_BC_25pc	GCCCUGGGUCUAAGCAAAAAUAGUAAAUAACUUUUCAUACCAGAAAAGUUAUUUACUGUCGAGUAGAGUGUGGCAAAGUUCGGAUGAACUUUGCGGUCGGGUCCAGUAAAUAACAGCAAAAAUAGUAAAUAACUUUUCGCAUUAGAAAAGUUAUUUACUCGAGGAAGGAGGUCUGAGGAGGUCACUGAGUAAAUAAC	Arbitrary	GAAAAGTTATTTACTATTTTTGCTTAGACCCAGGGC
arb_BC_10	GCUACAUAACGAAAAAAAAAAGUAAAAUGGCCCGCAUAAAAGCGGGCCAUUUUACUGUCGAGUAGAGUGUGGCAAAGUUCGGAUGAACUUUGCGGUCGGGUCCAGUAAAAUGGGAAAAAAAAAAGUAAAAUGGCCCGCCACUUAGCGGGCCAUUUUACUCGAGGAAGGAGGUCUGAGGAGGUCACUGAGUAAAAUGG	Arbitrary	GCGGGCCATTTTACTTTTTTTTTTCGTTATGTAGC
arb_BC_5	GGUCGAAAAAAGGGAAAUGGUCUCCAGAAUAGGAGACCAUUUCCCUGUCGAGUAGAGUGUGGCAAAGUUCGGAUGAACUUUGCGGUCGGGUCCAGGGAAAUGGAAAAAAGGGAAAUGGUCUCCGUAUAAGGAGACCAUUUCCCUCGAGGAAGGAGGUCUGAGGAGGUCACUGAGGGAAAUGG	Arbitrary	GGAGACCATTTCCCTTTTTTCGACC
arb_BC_75pc	GACUAGGAGCGAGAAAGAGAAGUAGCCCACAGUGGGGUGGGCUACUUCUCUGUCGAGUAGAGUGUGGCAAAGUUCGGAUGAACUUUGCGGUCGGGUCCAGAGAAGUAGGAAAGAGAAGUAGCCCACGACUUGGUGGGCUACUUCUCUCGAGGAAGGAGGUCUGAGGAGGUCACUGAGAGAAGUAG	Arbitrary	GTGGGCTACTTCTCTTTCTCGCTCCTAGTC
B14C	CAAUAAAUGAAAUAGUUAAAUAAGUUGUCGACGGAGACAACUUAUUUAACGUCGAGUAGAGUGUGGCAAAGUUCGGAUGAACUUUGCGGUCGGGUCCGUUAAAUAAGGCAAUAAAUGAAAUAGUUAAAUAAGUUGUCAAAUUGGACAACUUAUUUAACCGAGGAAGGAGGUCUGAGGAGGUCACUGGUUAAAUAAG	Arbitrary	GACAACTTATTTAACTATTTCATTTATTGC
B13C	AUUCCAUAUGCGCGGUUACGCGCAUAUAUUCCAUUAUAUGCGCGUAACCGUCGAGUAGAGUGUGGCAAAGUUCGGAUGAACUUUGCGGUCGGGUCCGGUUACGCGCGUAUUCCAUAUGCGCGGUUACGCGCAUAUAAAAUUGUAUAUGCGCGUAACCCGAGGAAGGAGGUCUGAGGAGGUCACUGGGUUACGCGC	Arbitrary	TATATGCGCGTAACCGCGCATATGGAATAC
B12C	AUAAAGUAAAUACCAAUUAAUCCUGUCGACCGAGACAGGAUUAAUUGGGUCGAGUAGAGUGUGGCAAAGUUCGGAUGAACUUUGCGGUCGGGUCCCCAAUUAAUCGGGAUAAAGUAAAUACCAAUUAAUCCUGUCGAAAUAGACAGGAUUAAUUGGCGAGGAAGGAGGUCUGAGGAGGUCACUGCCAAUUAAUC	Arbitrary	GACAGGATTAATTGGTATTTACTTTATCCC
B11C	UAAUGAAAUAACCGUAAAUUCUCUUCCUCCAUGAAGAGAAUUUACGGGUCGAGUAGAGUGUGGCAAAGUUCGGAUGAACUUUGCGGUCGGGUCCCCGUAAAUUCGCAGUAAUGAAAUAACCGUAAAUUCUCUUCAAAAUGGAAGAGAAUUUACGGCGAGGAAGGAGGUCUGAGGAGGUCACUGCCGUAAAUUC	Arbitrary	GAAGAGAATTTACGGTTATTTCATTACTGC
B10C	AUAAAGUAAACCAUAAUAGCUCUGCUUCCGUGCAGAGCUAUUAUGGGUCGAGUAGAGUGUGGCAAAGUUCGGAUGAACUUUGCGGUCGGGUCCCCAUAAUAGCGCGUCAUAAAGUAAACCAUAAUAGCUCUGCGAAAGAGCAGAGCUAUUAUGGCGAGGAAGGAGGUCUGAGGAGGUCACUGCCAUAAUAGC	Arbitrary	GCAGAGCTATTATGGTTTACTTTATGACGC
B9C	AGAAGUAAACCAAAUAAACUUAGGAUCCGCCCUAAGUUUAUUUGGGUCGAGUAGAGUGUGGCAAAGUUCGGAUGAACUUUGCGGUCGGGUCCCCAAAUAAACGAAUGUAGAAGUAAACCAAAUAAACUUAGGAAAUUACCUAAGUUUAUUUGGCGAGGAAGGAGGUCUGAGGAGGUCACUGCCAAAUAAAC	Arbitrary	CCTAAGTTTATTTGGTTTACTTCTACATTC
B8C	UGUAAAUGCCGUUUAAAGUUUCCUGUCAUGGAAACUUUAAACGGGUCGAGUAGAGUGUGGCAAAGUUCGGAUGAACUUUGCGGUCGGGUCCCCGUUUAAAGCCCAGCAUGUAAAUGCCGUUUAAAGUUUCCAGAUCGGGAAACUUUAAACGGCGAGGAAGGAGGUCUGAGGAGGUCACUGCCGUUUAAAG	Arbitrary	GGAAACTTTAAACGGCATTTACATGCTGGG
B7C	AGAAAUACCAUUAAAGCGUAGCGUCCGAGCUACGCUUUAAUGGGUCGAGUAGAGUGUGGCAAAGUUCGGAUGAACUUUGCGGUCGGGUCCCCAUUAAAGCGGAUGUAGAGAAAUACCAUUAAAGCGUAGCAAAUUCGCUACGCUUUAAUGGCGAGGAAGGAGGUCUGAGGAGGUCACUGCCAUUAAAGC	Arbitrary	GCTACGCTTTAATGGTATTTCTCTACATCC
B6C	GUAAUACCAAUAAAGCUGGCCAGUCAAGGCCAGCUUUAUUGGGUCGAGUAGAGUGUGGCAAAGUUCGGAUGAACUUUGCGGUCGGGUCCCCAAUAAAGCGGCAUUGAUGUAAUACCAAUAAAGCUGGCCAAAUCCGGCCAGCUUUAUUGGCGAGGAAGGAGGUCUGAGGAGGUCACUGCCAAUAAAGC	Arbitrary	GGCCAGCTTTATTGGTATTACATCAATGCC
B5C	AGUUACCAAAGUUACGUCGCGUCCGAGCGACGUAACUUUGGGUCGAGUAGAGUGUGGCAAAGUUCGGAUGAACUUUGCGGUCGGGUCCCCAAAGUUACGGAUGUAGGUAGUUACCAAAGUUACGUCGCAAAUUUGCGACGUAACUUUGGCGAGGAAGGAGGUCUGAGGAGGUCACUGCCAAAGUUAC	Arbitrary	GCGACGTAACTTTGGTAACTACCTACATCC
B4C	AAUAGUAGAAUUAGUACUCUGUCAUGAGUACUAAUUCUACGUCGAGUAGAGUGUGGCAAAGUUCGGAUGAACUUUGCGGUCGGGUCCGUAGAAUUAGCCCAGUCAGUUAAUAGUAGAAUUAGUACUCAAGUCGGAGUACUAAUUCUACCGAGGAAGGAGGUCUGAGGAGGUCACUGGUAGAAUUAG	Arbitrary	GAGTACTAATTCTACTATTAACTGACTGGG
B3C	UUACCAGUAUAUCGUUGCGUCCGAGCAACGAUAUACUGGGUCGAGUAGAGUGUGGCAAAGUUCGGAUGAACUUUGCGGUCGGGUCCCCAGUAUAUCGGGAGUCGGUGGUUACCAGUAUAUCGUUGCUAAUUCGCAACGAUAUACUGGCGAGGAAGGAGGUCUGAGGAGGUCACUGCCAGUAUAUC	Arbitrary	GCAACGATATACTGGTAACCACCGACTCCC
B2C	UACCAAUAUAAGGUUGGCUGACACCAACCUUAUAUUGGGUCGAGUAGAGUGUGGCAAAGUUCGGAUGAACUUUGCGGUCGGGUCCCCAAUAUAAGCCUCGUAGGUGUCUACCAAUAUAAGGUUGGAACUCACCAACCUUAUAUUGGCGAGGAAGGAGGUCUGAGGAGGUCACUGCCAAUAUAAG	Arbitrary	CCAACCTTATATTGGTAGACACCTACGAGG
B1C	GCCAUAAAUACGCAUCGUCCGAGAUGCGUAUUUAUGGGUCGAGUAGAGUGUGGCAAAGUUCGGAUGAACUUUGCGGUCGGGUCCCCAUAAAUACGCAUGUAGGUGGAGGCCAUAAAUACGCAUCGAUUUUGAUGCGUAUUUAUGGCGAGGAAGGAGGUCUGAGGAGGUCACUGCCAUAAAUAC	Arbitrary	GATGCGTATTTATGGCCTCCACCTACATGC
C14B	CAAUAAUAAAGGUAAGAGAAUAGGUUUCCGGCCGGGGAAACCUAUUCUCUCGAGGAAGGAGGUCUGAGGAGGUCACUGAGAGAAUAGGGCAAUAAUAAAGGUAAGAGAAUAGGUUUCCAUAUUCGGAAACCUAUUCUCUGUCGAGUAGAGUGUGGCAAAGUUCGGAUGAACUUUGCGGUCGGGUCCAGAGAAUAGG	Arbitrary	GGAAACCTATTCTCTTACCTTTATTATTGC
C13B	AAUAAAGAAGUAAAGAGAAUAGGUGUGCUUCCGUGCACACCUAUUCUCUCGAGGAAGGAGGUCUGAGGAGGUCACUGAGAGAAUAGGGGAAUAAAGAAGUAAAGAGAAUAGGUGUGCAAUAUAGCACACCUAUUCUCUGUCGAGUAGAGUGUGGCAAAGUUCGGAUGAACUUUGCGGUCGGGUCCAGAGAAUAGG	Arbitrary	GCACACCTATTCTCTTTACTTCTTTATTCC
C12B	ACAGUAAAUAUAAGAGAAUAUGUAUGCCUCCCUGCAUACAUAUUCUCUCGAGGAAGGAGGUCUGAGGAGGUCACUGAGAGAAUAUGGGCACAGUAAAUAUAAGAGAAUAUGUAUGCUAAUUUGCAUACAUAUUCUCUGUCGAGUAGAGUGUGGCAAAGUUCGGAUGAACUUUGCGGUCGGGUCCAGAGAAUAUG	Arbitrary	GCATACATATTCTCTTATATTTACTGTGCC
C11B	GUAAGAAUAAUAGUAAAUAUGUAGACGUCCGGGUCUACAUAUUUACUCGAGGAAGGAGGUCUGAGGAGGUCACUGAGUAAAUAUGGCAUGUAAGAAUAAUAGUAAAUAUGUAGACUAAUUCGUCUACAUAUUUACUGUCGAGUAGAGUGUGGCAAAGUUCGGAUGAACUUUGCGGUCGGGUCCAGUAAAUAUG	Arbitrary	GTCTACATATTTACTATTATTCTTACATGC
C10B	AGGAAAUAAUAGGGAAUAUGGUAUCGGCCGAGAUACCAUAUUCCCUCGAGGAAGGAGGUCUGAGGAGGUCACUGAGGGAAUAUGGGCUGAGGAAAUAAUAGGGAAUAUGGUAUCAACUCUGAUACCAUAUUCCCUGUCGAGUAGAGUGUGGCAAAGUUCGGAUGAACUUUGCGGUCGGGUCCAGGGAAUAUG	Arbitrary	GATACCATATTCCCTATTATTTCCTCAGCC
C9B	UAAACAAAUAGAAAUAAGCGUUGGGUCCGACCAACGCUUAUUUCUCGAGGAAGGAGGUCUGAGGAGGUCACUGAGAAAUAAGCGCAUGUUAAACAAAUAGAAAUAAGCGUUGGAAAUUGCCAACGCUUAUUUCUGUCGAGUAGAGUGUGGCAAAGUUCGGAUGAACUUUGCGGUCGGGUCCAGAAAUAAGC	Arbitrary	CCAACGCTTATTTCTATTTGTTTAACATGC
C8B	UGGGAGUAAGGAAGAAUGUGUGCAGUCAGGCACACAUUCUUCCUCGAGGAAGGAGGUCUGAGGAGGUCACUGAGGAAGAAUGGCCAGCAUGGGAGUAAGGAAGAAUGUGUGCAGAUCGGCACACAUUCUUCCUGUCGAGUAGAGUGUGGCAAAGUUCGGAUGAACUUUGCGGUCGGGUCCAGGAAGAAUG	Arbitrary	GCACACATTCTTCCTTACTCCCATGCTGGC
C7B	GAAGAAUAGGAAGAAGCUAGGCGUCCGGGCCUAGCUUCUUCCUCGAGGAAGGAGGUCUGAGGAGGUCACUGAGGAAGAAGCGGAUGUAGGAAGAAUAGGAAGAAGCUAGGCAAAUUCGCCUAGCUUCUUCCUGUCGAGUAGAGUGUGGCAAAGUUCGGAUGAACUUUGCGGUCGGGUCCAGGAAGAAGC	Arbitrary	GCCTAGCTTCTTCCTATTCTTCCTACATCC
C6B	GGGUAAAGAAUAAGGGAAGCCUGUCAUGGCUUCCCUUAUUCUCGAGGAAGGAGGUCUGAGGAGGUCACUGAGAAUAAGGGGGAAGUGAUGGGUAAAGAAUAAGGGAAGCCAAUUCUGGCUUCCCUUAUUCUGUCGAGUAGAGUGUGGCAAAGUUCGGAUGAACUUUGCGGUCGGGUCCAGAAUAAGGG	Arbitrary	GGCTTCCCTTATTCTTTACCCATCACTTCC
C5B	GGAAAUACAAUAAACGUUGCCUCCUUGCAACGUUUAUUGUACGAGGAAGGAGGUCUGAGGAGGUCACUGUACAAUAAACGGAUGUAGGUGGAAAUACAAUAAACGUUGCUAAUUUGCAACGUUUAUUGUAGUCGAGUAGAGUGUGGCAAAGUUCGGAUGAACUUUGCGGUCGGGUCCUACAAUAAAC	Arbitrary	GCAACGTTTATTGTATTTCCACCTACATCC
C4B	UAAUAGGAGAAAGCGACGCCGUCAAGCGUCGCUUUCUCCUCGAGGAAGGAGGUCUGAGGAGGUCACUGAGGAGAAAGCGCCAGCCAGUUUAAUAGGAGAAAGCGACGCUAUUAAGCGUCGCUUUCUCCUGUCGAGUAGAGUGUGGCAAAGUUCGGAUGAACUUUGCGGUCGGGUCCAGGAGAAAGC	Arbitrary	GCGTCGCTTTCTCCTATTAAACTGGCTGGC
C3B	AAAUAAUGAAAGCGUCACGUCCGAGUGACGCUUUCAUUACGAGGAAGGAGGUCUGAGGAGGUCACUGUAAUGAAAGCGGAUGUAGGUGGAAAUAAUGAAAGCGUCACGAAUUAGUGACGCUUUCAUUAGUCGAGUAGAGUGUGGCAAAGUUCGGAUGAACUUUGCGGUCGGGUCCUAAUGAAAGC	Arbitrary	GTGACGCTTTCATTATTTCCACCTACATCC
C2B	UAAGGAGAAUACCUAGCGUCCGAGCUAGGUAUUCUCCUCGAGGAAGGAGGUCUGAGGAGGUCACUGAGGAGAAUACGGAUGUAGGUGGAUAAGGAGAAUACCUAGCGAAUAGGCUAGGUAUUCUCCUGUCGAGUAGAGUGUGGCAAAGUUCGGAUGAACUUUGCGGUCGGGUCCAGGAGAAUAC	Arbitrary	GCTAGGTATTCTCCTTATCCACCTACATCC
C1B	UAGGAGAAAGCGUUACGUCCGGGUAACGCUUUCUCCUCGAGGAAGGAGGUCUGAGGAGGUCACUGAGGAGAAAGCGUAUGUAGGUGGAGUAGGAGAAAGCGUUACAAAUUUGUAACGCUUUCUCCUGUCGAGUAGAGUGUGGCAAAGUUCGGAUGAACUUUGCGGUCGGGUCCAGGAGAAAGC	Arbitrary	GTAACGCTTTCTCCTACTCCACCTACATAC
C10B_spacer_10	CAAUAAGUAUAGGAAGAAACUCUACAAAUCAGUAGAGUUUCUUCCUCGAGGAAGGAGGUCUGAGGAGGUCACUGAGGAAGAAACACAUAACACAGCUAGCAAUAAGUAUAGGAAGAAACUCUACAGGAGAGUAGAGUUUCUUCCUGUCGAGUAGAGUGUGGCAAAGUUCGGAUGAACUUUGCGGUCGGGUCCAGGAAGAAAC	Arbitrary	GTAGAGTTTCTTCCTATACTTATTGCTAGC
C10B_spacer_20	AAGUAAAUAUAGGGAAAUAGUCUCCUCAAUCGGAGACUAUUUCCCUCGAGGAAGGAGGUCUGAGGAGGUCACUGAGGGAAAUAGAAAGAAAGAUAAAGAAAGCAGCGGGAAGUAAAUAUAGGGAAAUAGUCUCCUGGAAUGGAGACUAUUUCCCUGUCGAGUAGAGUGUGGCAAAGUUCGGAUGAACUUUGCGGUCGGGUCCAGGGAAAUAG	Arbitrary	GGAGACTATTTCCCTATATTTACTTCCCGC
C10B_spacer_30	AGAAGGAUAUAGAAUAUAAGCUUACAAUUCCGUAAGCUUAUAUUCUCGAGGAAGGAGGUCUGAGGAGGUCACUGAGAAUAUAAGAUAAGAAACGAACAAAUAAUACAACAGAAAGCCGUAGAAGGAUAUAGAAUAUAAGCUUACGGAGAUGUAAGCUUAUAUUCUGUCGAGUAGAGUGUGGCAAAGUUCGGAUGAACUUUGCGGUCGGGUCCAGAAUAUAAG	Arbitrary	GTAAGCTTATATTCTATATCCTTCTACGGC
C5B_spacer_10	AGAAUAGAAGAGAACAGGACGAUUUGGUCCUGUUCUCUUCUCGAGGAAGGAGGUCUGAGGAGGUCACUGAGAAGAGAACAUAAGAAGAAGGAAGGCGUGAGAAUAGAAGAGAACAGGACUUUGCCGUCCUGUUCUCUUCUGUCGAGUAGAGUGUGGCAAAGUUCGGAUGAACUUUGCGGUCGGGUCCAGAAGAGAAC	Arbitrary	GTCCTGTTCTCTTCTATTCTCACGCCTTCC
C5B_spacer_20	UAAUAAGGAGAAUGGUACUCGUAUAAGAGUACCAUUCUCCUCGAGGAAGGAGGUCUGAGGAGGUCACUGAGGAGAAUGGAAAGAGAAUGAAAUAAGAAAGUGAGACGGAUAAUAAGGAGAAUGGUACUCUGGAACGAGUACCAUUCUCCUGUCGAGUAGAGUGUGGCAAAGUUCGGAUGAACUUUGCGGUCGGGUCCAGGAGAAUGG	Arbitrary	GAGTACCATTCTCCTTATTATCCGTCTCAC
C5B_spacer_30	UAUAAAGGGAAAUAGGAGUCAUCUUAGACUCCUAUUUCCCUCGAGGAAGGAGGUCUGAGGAGGUCACUGAGGGAAAUAGAAAGAAACAGAAUAAGAAGAACAAGAAACAGUAGGCCGCAUAUAAAGGGAAAUAGGAGUCGCCUCUGACUCCUAUUUCCCUGUCGAGUAGAGUGUGGCAAAGUUCGGAUGAACUUUGCGGUCGGGUCCAGGGAAAUAG	Arbitrary	GACTCCTATTTCCCTTTATATGCGGCCTAC
C10B_low_delG	UAGAAUAUAUAGGAGAAAGCGAAGCUGACUUGCUUCGCUUUCUCCUCGAGGAAGGAGGUCUGAGGAGGUCACUGAGGAGAAAGCGCAAUCAGGCCUAUACCUGAUUGCCCUGUUAGAAUAUAUAGGAGAAAGCGAAGCUAACUUGCUUCGCUUUCUCCUGUCGAGUAGAGUGUGGCAAAGUUCGGAUGAACUUUGCGGUCGGGUCCAGGAGAAAGC	Arbitrary	GCTTCGCTTTCTCCTATATATTCTAACAGG
C5B_low_delG	UAAAUAGGGAAAUGCUAACCUCUCUUGGUUAGCAUUUCCCUCGAGGAAGGAGGUCUGAGGAGGUCACUGAGGGAAAUGCCGCCGACGUGUAGGUCGGCGCGCUGGCGACUAAAUAGGGAAAUGCUAACCAGGUGGGGUUAGCAUUUCCCUGUCGAGUAGAGUGUGGCAAAGUUCGGAUGAACUUUGCGGUCGGGUCCAGGGAAAUGC	Arbitrary	GGTTAGCATTTCCCTATTTAGTCGCCAGCG
C5B_balance_delG	AUAAUAGGGAAAUGCAGAGCUGAGUUGCUCUGCAUUUCCCUCGAGGAAGGAGGUCUGAGGAGGUCACUGAGGGAAAUGCGGAACCAGACCCAGACCAGGGUCUGGUUCCCUGCUGAGACAUAAUAGGGAAAUGCAGAGCUAUAAUGCUCUGCAUUUCCCUGUCGAGUAGAGUGUGGCAAAGUUCGGAUGAACUUUGCGGUCGGGUCCAGGGAAAUGC	Arbitrary	GCTCTGCATTTCCCTATTATGTCTCAGCAG
CB_y80_targ60	UGUUAUUUUGUAUGUCCCUGUUUUCGCUGUUUAUGUUUAGUUUUAUCGUUCAGUCGAUAAAACUAAACAUAAACAGCGAACGAGGAAGGAGGUCUGAGGAGGUCACUGUUCGCUGUUUAUGUUUACCUCACCCUACUUGGUGAGGUUAAUGUGUAUAUGUUAUUUUGUAUGUCCCUGUUUUCGCUGUUUAUGUUUAGUUUUAUCGUAAAUACGAUAAAACUAAACAUAAACAGCGAAGUCGAGUAGAGUGUGGCAAAGUUCGGAUGAACUUUGCGGUCGGGUCCUUCGCUGUUUAUGUUUA	Arbitrary	CGATAAAACTAAACATAAACAGCGAAAACAGGGACATACAAAATAACATATACACATTAA
CB_y50_targ60	CCUGUUUUCGCUGUUUAUGUUUAGUUUUAUCGAUCAGCCGAUAAAACUAAACAUACGAGGAAGGAGGUCUGAGGAGGUCACUGUAUGUUUAGUUCUCGCUCUUACUUGAGCGAGUUAAUGUGUAUAUGUUAUUUUGUAUGUCCCUGUUUUCGCUGUUUAUGUUUAGUUUUAUCGUAAAGACGAUAAAACUAAACAUAGUCGAGUAGAGUGUGGCAAAGUUCGGAUGAACUUUGCGGUCGGGUCCUAUGUUUAGUU	Arbitrary	CGATAAAACTAAACATAAACAGCGAAAACAGGGACATACAAAATAACATATACACATTAA
CB_y20_targ60	UGUUUAUGUUUAGUUUUAUCGCUCAUUCGAUAAAACUACGAGGAAGGAGGUCUGAGGAGGUCACUGUAGUUUUGCUCACCCUACUCGGUGAGCUUAAUGUGUAUAUGUUAUUUUGUAUGUCCCUGUUUUCGCUGUUUAUGUUUAGUUUUAUCGUAAAGACGAUAAAACUAGUCGAGUAGAGUGUGGCAAAGUUCGGAUGAACUUUGCGGUCGGGUCCUAGUUUU	Arbitrary	CGATAAAACTAAACATAAACAGCGAAAACAGGGACATACAAAATAACATATACACATTAA
CB_y80_targ50	UGUAUGUCCCUGUUUUCGCUGUUUAUGUUUAGUUUUAUCGAUCAGACGAUAAAACUAAACAUAAACAGCGAGGAAGGAGGUCUGAGGAGGUCACUGCUGUUUAUGUUUAGUCCUCACGCUACUACGUGAGGUAUGUUAUUUUGUAUGUCCCUGUUUUCGCUGUUUAUGUUUAGUUUUAUCGUAAAGACGAUAAAACUAAACAUAAACAGGUCGAGUAGAGUGUGGCAAAGUUCGGAUGAACUUUGCGGUCGGGUCCCUGUUUAUGUUUAGU	Arbitrary	CGATAAAACTAAACATAAACAGCGAAAACAGGGACATACAAAATAACATA
CB_y50_targ50	UUUCGCUGUUUAUGUUUAGUUUUAUCGUUCAGUCGAUAAAACUAAACCGAGGAAGGAGGUCUGAGGAGGUCACUGGUUUAGUUUGCUCCCGAUACUGCGGGAGCUAUGUUAUUUUGUAUGUCCCUGUUUUCGCUGUUUAUGUUUAGUUUUAUCGUAAAGACGAUAAAACUAAACGUCGAGUAGAGUGUGGCAAAGUUCGGAUGAACUUUGCGGUCGGGUCCGUUUAGUUU	Arbitrary	CGATAAAACTAAACATAAACAGCGAAAACAGGGACATACAAAATAACATA
CB_y20_targ50	UAUGUUUAGUUUUAUCGAUCAGCCGAUAAAACCGAGGAAGGAGGUCUGAGGAGGUCACUGGUUUUACUAACCCCAACCCGGGUUAGUAUGUUAUUUUGUAUGUCCCUGUUUUCGCUGUUUAUGUUUAGUUUUAUCGUAAAUACGAUAAAACGUCGAGUAGAGUGUGGCAAAGUUCGGAUGAACUUUGCGGUCGGGUCCGUUUUA	Arbitrary	CGATAAAACTAAACATAAACAGCGAAAACAGGGACATACAAAATAACATA
CB_y80_targ40	CCUGUUUUCGCUGUUUAUGUUUAGUUUUAUCGAUCAGCCGAUAAAACUAAACAUAACGAGGAAGGAGGUCUGAGGAGGUCACUGUUAUGUUUAGUUGCUCACCGUACUGGGUGAGCUGUAUGUCCCUGUUUUCGCUGUUUAUGUUUAGUUUUAUCGUAAAGACGAUAAAACUAAACAUAAGUCGAGUAGAGUGUGGCAAAGUUCGGAUGAACUUUGCGGUCGGGUCCUUAUGUUUAGUU	Arbitrary	CGATAAAACTAAACATAAACAGCGAAAACAGGGACATACA
CB_y50_targ40	UGUUUAUGUUUAGUUUUAUCGUUCAGUCGAUAAAACUACGAGGAAGGAGGUCUGAGGAGGUCACUGUAGUUUUGCUCACCCUACUCGGUGAGCUGUAUGUCCCUGUUUUCGCUGUUUAUGUUUAGUUUUAUCGUAAAGACGAUAAAACUAGUCGAGUAGAGUGUGGCAAAGUUCGGAUGAACUUUGCGGUCGGGUCCUAGUUUU	Arbitrary	CGATAAAACTAAACATAAACAGCGAAAACAGGGACATACA
CB_y20_targ40	GUUUAGUUUUAUCGUUCAUUCGAUAAAACGAGGAAGGAGGUCUGAGGAGGUCACUGUUUUAGCUCACCCUACUCGGUGAGCUGUAUGUCCCUGUUUUCGCUGUUUAUGUUUAGUUUUAUCGAAAGAACGAUAAAAGUCGAGUAGAGUGUGGCAAAGUUCGGAUGAACUUUGCGGUCGGGUCCUUUUA	Arbitrary	CGATAAAACTAAACATAAACAGCGAAAACAGGGACATACA
CB_y80_targ20	AUGUUUAGUUUUAUCGGUCAGGCGAUAAAACCGAGGAAGGAGGUCUGAGGAGGUCACUGGUUUUACCUCACCCUACUCGGUGAGGGUUUAUGUUUAGUUUUAUCGUAAGUGCGAUAAAACGUCGAGUAGAGUGUGGCAAAGUUCGGAUGAACUUUGCGGUCGGGUCCGUUUUA	Arbitrary	CGATAAAACTAAACATAAAC
CB_y50_targ20	AGUUUUAUCGCAACAACGAUAACGAGGAAGGAGGUCUGAGGAGGUCACUGUUAUGCUCACGCUACUACGUGAGCGUUUAUGUUUAGUUUUAUCGUAAAAACGAUAAGUCGAGUAGAGUGUGGCAAAGUUCGGAUGAACUUUGCGGUCGGGUCCUUAU	Arbitrary	CGATAAAACTAAACATAAAC
CB_y20_targ20	UUUAUCGCAAAAACGAUCGAGGAAGGAGGUCUGAGGAGGUCACUGAUCCCCCCUGUUACUCCAGGGGGGUUUAUGUUUAGUUUUAUCGUAAAAACGAUGUCGAGUAGAGUGUGGCAAAGUUCGGAUGAACUUUGCGGUCGGGUCCAUC	Arbitrary	CGATAAAACTAAACATAAAC
CB_y90_targ30	UUUUCGCUGUUUAUGUUUAGUUUUAUCGCUCAAUCGAUAAAACUAAACAUCGAGGAAGGAGGUCUGAGGAGGUCACUGAUGUUUAGUUUGCUCACCCUACUUGGUGAGCUGUUUUCGCUGUUUAUGUUUAGUUUUAUCGGAAAGACGAUAAAACUAAACAUGUCGAGUAGAGUGUGGCAAAGUUCGGAUGAACUUUGCGGUCGGGUCCAUGUUUAGUUU	Arbitrary	CGATAAAACTAAACATAAACAGCGAAAACA
CB_y80_targ30	CGCUGUUUAUGUUUAGUUUUAUCGUUCACUCGAUAAAACUAAACGAGGAAGGAGGUCUGAGGAGGUCACUGUUUAGUUUUCCACACCUUACUCGGUGUGGUGUUUUCGCUGUUUAUGUUUAGUUUUAUCGUAAAGACGAUAAAACUAAAGUCGAGUAGAGUGUGGCAAAGUUCGGAUGAACUUUGCGGUCGGGUCCUUUAGUUUU	Arbitrary	CGATAAAACTAAACATAAACAGCGAAAACA
CB_y70_targ30	UGUUUAUGUUUAGUUUUAUCGUUCAGUCGAUAAAACUACGAGGAAGGAGGUCUGAGGAGGUCACUGUAGUUUUGCUCACGAUACCGCGUGAGCUGUUUUCGCUGUUUAUGUUUAGUUUUAUCGUAAAGACGAUAAAACUAGUCGAGUAGAGUGUGGCAAAGUUCGGAUGAACUUUGCGGUCGGGUCCUAGUUUU	Arbitrary	CGATAAAACTAAACATAAACAGCGAAAACA
CB_y60_targ30	UUAUGUUUAGUUUUAUCGCUCAUUCGAUAAAACUCGAGGAAGGAGGUCUGAGGAGGUCACUGAGUUUUGCUCCCGAAACAGCGGGAGCUGUUUUCGCUGUUUAUGUUUAGUUUUAUCGGAAGGGCGAUAAAACUGUCGAGUAGAGUGUGGCAAAGUUCGGAUGAACUUUGCGGUCGGGUCCAGUUUU	Arbitrary	CGATAAAACTAAACATAAACAGCGAAAACA
CB_y50_targ30	AUGUUUAGUUUUAUCGUUCAGUCGAUAAAACCGAGGAAGGAGGUCUGAGGAGGUCACUGGUUUUACCUCACCCUACUCGGUGAGGUGUUUUCGCUGUUUAUGUUUAGUUUUAUCGAAACCGCGAUAAAACGUCGAGUAGAGUGUGGCAAAGUUCGGAUGAACUUUGCGGUCGGGUCCGUUUUA	Arbitrary	CGATAAAACTAAACATAAACAGCGAAAACA
CB_y40_targ30	GUUUAGUUUUAUCGUUCUGUCGAUAAAACGAGGAAGGAGGUCUGAGGAGGUCACUGUUUUACCUCACCCAACUCGGUGAGGUGUUUUCGCUGUUUAUGUUUAGUUUUAUCGGAACAGCGAUAAAAGUCGAGUAGAGUGUGGCAAAGUUCGGAUGAACUUUGCGGUCGGGUCCUUUUA	Arbitrary	CGATAAAACTAAACATAAACAGCGAAAACA
CB_y30_targ30	UUAGUUUUAUCGGUUACGCGAUAAACGAGGAAGGAGGUCUGAGGAGGUCACUGUUUAUGCUCACCAAACGGGGUGAGCUGUUUUCGCUGUUUAUGUUUAGUUUUAUCGAAAAUACGAUAAAGUCGAGUAGAGUGUGGCAAAGUUCGGAUGAACUUUGCGGUCGGGUCCUUUAU	Arbitrary	CGATAAAACTAAACATAAACAGCGAAAACA
CB_y20_targ30	UAGUUUUAUCGGUAGGACGAUAACGAGGAAGGAGGUCUGAGGAGGUCACUGUUAUGCUCACCCCACUAGGUGAGCUGUUUUCGCUGUUUAUGUUUAGUUUUAUCGGCAAAACGAUAAGUCGAGUAGAGUGUGGCAAAGUUCGGAUGAACUUUGCGGUCGGGUCCUUAU	Arbitrary	CGATAAAACTAAACATAAACAGCGAAAACA
CB_y10_targ30	GUUUUAUCGCACAAACGAUACGAGGAAGGAGGUCUGAGGAGGUCACUGUAUGCUACGCCUACCAGCGUAGCUGUUUUCGCUGUUUAUGUUUAGUUUUAUCGUAAAAACGAUAGUCGAGUAGAGUGUGGCAAAGUUCGGAUGAACUUUGCGGUCGGGUCCUAU	Arbitrary	CGATAAAACTAAACATAAACAGCGAAAACA
miR-148a-3p_TH1_9_TH2_8_B_10_C_3	GCGCUAAUACGACUCACUAUACAAAGUUCUGUAGUGCACUGAAUCAGCUCAGUGCACUACACGAGGAAGGAGGUCUGAGGAGGUCACUGUGUAGUGCACGCCCACCUUACUCGGUGGGCACAAAGUUCUGUAGUGCACUGAUAAAGCUCAGUGCACUACAGUCGAGUAGAGUGUGGCAAAGUUCGGAUGAACUUUGCGGUCGGGUCCUGUAGUGCACGUCACUUGACGGAUUACUCUUU	miR-148a	TCAGTGCACTACAGAACTTTGT
miR-148a-3p_TH1_10_TH2_4_B_9_C_3	GCGCUAAUACGACUCACUAUAUUCUGUAGUGCACUGAAACAUCUCAGUGCACUACCGAGGAAGGAGGUCUGAGGAGGUCACUGGUAGUGCACGCACACCGGAUUAGGUGUGCACAAAGUUCUGUAGUGCACUGAAAAAGAUCAGUGCACUACGUCGAGUAGAGUGUGGCAAAGUUCGGAUGAACUUUGCGGUCGGGUCCGUAGUGCACGUCACUUGACGGAUUACUCUUU	miR-148a	TCAGTGCACTACAGAACTTTGT
miR-148a-3p_TH1_10_TH2_5_B_9_C_3	GCGCUAAUACGACUCACUAUAGUUCUGUAGUGCACUGAAUCAGGUCAGUGCACUACCGAGGAAGGAGGUCUGAGGAGGUCACUGGUAGUGCACGCACCCCCUACUCGGGGUGCACAAAGUUCUGUAGUGCACUGAUAAAGAUCAGUGCACUACGUCGAGUAGAGUGUGGCAAAGUUCGGAUGAACUUUGCGGUCGGGUCCGUAGUGCACGUCACUUGACGGAUUACUCUUU	miR-148a	TCAGTGCACTACAGAACTTTGT
miR-148a-3p_TH1_10_TH2_6_B_9_C_3	GCGCUAAUACGACUCACUAUAAGUUCUGUAGUGCACUGAUUCAUUUCAGUGCACUACCGAGGAAGGAGGUCUGAGGAGGUCACUGGUAGUGCACGCCGCUCAUACCCGAGCGGCACAAAGUUCUGUAGUGCACUGAAAAAGAUCAGUGCACUACGUCGAGUAGAGUGUGGCAAAGUUCGGAUGAACUUUGCGGUCGGGUCCGUAGUGCACGUCACUUGACGGAUUACUCUUU	miR-148a	TCAGTGCACTACAGAACTTTGT
miR-148a-3p_TH1_10_TH2_7_B_9_C_3	GCGCUAAUACGACUCACUAUAAAGUUCUGUAGUGCACUGAUUCAGUUCAGUGCACUACCGAGGAAGGAGGUCUGAGGAGGUCACUGGUAGUGCACGCUCACCCUACUCGGUGAGCACAAAGUUCUGUAGUGCACUGAUAAAGAUCAGUGCACUACGUCGAGUAGAGUGUGGCAAAGUUCGGAUGAACUUUGCGGUCGGGUCCGUAGUGCACGUCACUUGACGGAUUACUCUUU	miR-148a	TCAGTGCACTACAGAACTTTGT
miR-148a-3p_TH1_10_TH2_8_B_9_C_3	GCGCUAAUACGACUCACUAUAAAAGUUCUGUAGUGCACUGAUUCAGUUCAGUGCACUACCGAGGAAGGAGGUCUGAGGAGGUCACUGGUAGUGCACGCUCACCCUACUCGGUGAGCACAAAGUUCUGUAGUGCACUGAUAAAGAUCAGUGCACUACGUCGAGUAGAGUGUGGCAAAGUUCGGAUGAACUUUGCGGUCGGGUCCGUAGUGCACGUCACUUGACGGAUUACUCUUU	miR-148a	TCAGTGCACTACAGAACTTTGT
miR-148a-3p_TH1_11_TH2_1_B_8_C_3	GCGCUAAUACGACUCACUAUAGUAGUGCACUGAAACAGAUCAGUGCACUACGAGGAAGGAGGUCUGAGGAGGUCACUGUAGUGCACGCUCACCCUAGUCGGUGAGCACAAAGUUCUGUAGUGCACUGAUAAAGAUCAGUGCACUAGUCGAGUAGAGUGUGGCAAAGUUCGGAUGAACUUUGCGGUCGGGUCCUAGUGCACGUCACUUGACGGAUUACUCUUU	miR-148a	TCAGTGCACTACAGAACTTTGT
miR-148a-3p_TH1_11_TH2_2_B_8_C_3	GCGCUAAUACGACUCACUAUAUGUAGUGCACUGAUUCAGCUCAGUGCACUACGAGGAAGGAGGUCUGAGGAGGUCACUGUAGUGCACGUUCACCCUACUCGGUGAACACAAAGUUCUGUAGUGCACUGAUAAAGAUCAGUGCACUAGUCGAGUAGAGUGUGGCAAAGUUCGGAUGAACUUUGCGGUCGGGUCCUAGUGCACGUCACUUGACGGAUUACUCUUU	miR-148a	TCAGTGCACTACAGAACTTTGT
miR-148a-3p_TH1_11_TH2_3_B_8_C_3	GCGCUAAUACGACUCACUAUACUGUAGUGCACUGAUUCAGUUCAGUGCACUACGAGGAAGGAGGUCUGAGGAGGUCACUGUAGUGCACGCCCACCCUACUCGGUGGGCACAAAGUUCUGUAGUGCACUGAAAAAGAUCAGUGCACUAGUCGAGUAGAGUGUGGCAAAGUUCGGAUGAACUUUGCGGUCGGGUCCUAGUGCACGUCACUUGACGGAUUACUCUUU	miR-148a	TCAGTGCACTACAGAACTTTGT
miR-148a-3p_TH1_14_TH2_5_B_6_C_2	GCGCUAAUACGACUCACUAUAUGUAGUGCACUGAAUAAGAUCAGUGCACGAGGAAGGAGGUCUGAGGAGGUCACUGUGCACUGCUCACCAUACGGGGUGAGCACAAAGUUCUGUAGUGCACUGAUAAAGCUCAGUGCAGUCGAGUAGAGUGUGGCAAAGUUCGGAUGAACUUUGCGGUCGGGUCCUGCACUGUCACUUGACGGAUUACUCUUU	miR-148a	TCAGTGCACTACAGAACTTTGT
miR-148a-3p_TH1_14_TH2_6_B_6_C_2	GCGCUAAUACGACUCACUAUACUGUAGUGCACUGAUGCAGUUCAGUGCACGAGGAAGGAGGUCUGAGGAGGUCACUGUGCACUGUGUACGCUAAUCCGUACACACAAAGUUCUGUAGUGCACUGAUAAAGAUCAGUGCAGUCGAGUAGAGUGUGGCAAAGUUCGGAUGAACUUUGCGGUCGGGUCCUGCACUGUCACUUGACGGAUUACUCUUU	miR-148a	TCAGTGCACTACAGAACTTTGT
miR-148a-3p_TH1_14_TH2_7_B_6_C_2	GCGCUAAUACGACUCACUAUAUCUGUAGUGCACUGAACGAGAUCAGUGCACGAGGAAGGAGGUCUGAGGAGGUCACUGUGCACUGAUCAGCCUAGUAGCUGAUCACAAAGUUCUGUAGUGCACUGAUAAAGAUCAGUGCAGUCGAGUAGAGUGUGGCAAAGUUCGGAUGAACUUUGCGGUCGGGUCCUGCACUGUCACUUGACGGAUUACUCUUU	miR-148a	TCAGTGCACTACAGAACTTTGT
miR-182-5p_TH1_8_TH2_3_B_12_C_4	GCGCUAAUACGACUCACUAUAGAGUUCUACCAUUGCCAAAAACAGAUUUGGCAAUGGUAGAACGAGGAAGGAGGUCUGAGGAGGUCACUGUUCUACCAUUGCGCUCACCCUACUCGGUGAGCAGUGUGAGUUCUACCAUUGCCAAAUUUAGAUUUGGCAAUGGUAGAAGUCGAGUAGAGUGUGGCAAAGUUCGGAUGAACUUUGCGGUCGGGUCCUUCUACCAUUGCGUCACUUGACGGAUUACUCUUU	miR-182	TTTGGCAATGGTAGAACTCACACT
miR-182-5p_TH1_8_TH2_4_B_12_C_4	GCGCUAAUACGACUCACUAUAUGAGUUCUACCAUUGCCAAAAACAGAUUUGGCAAUGGUAGAACGAGGAAGGAGGUCUGAGGAGGUCACUGUUCUACCAUUGCGCUCACCCUACUCGGUGAGCAGUGUGAGUUCUACCAUUGCCAAAUUUAGAUUUGGCAAUGGUAGAAGUCGAGUAGAGUGUGGCAAAGUUCGGAUGAACUUUGCGGUCGGGUCCUUCUACCAUUGCGUCACUUGACGGAUUACUCUUU	miR-182	TTTGGCAATGGTAGAACTCACACT
miR-182-5p_TH1_8_TH2_5_B_12_C_4	GCGCUAAUACGACUCACUAUAGUGAGUUCUACCAUUGCCAAAAUCAGCUUUGGCAAUGGUAGAACGAGGAAGGAGGUCUGAGGAGGUCACUGUUCUACCAUUGCGCUCACCCUACUCGGUGAGCAGUGUGAGUUCUACCAUUGCCAAAGAUAGAUUUGGCAAUGGUAGAAGUCGAGUAGAGUGUGGCAAAGUUCGGAUGAACUUUGCGGUCGGGUCCUUCUACCAUUGCGUCACUUGACGGAUUACUCUUU	miR-182	TTTGGCAATGGTAGAACTCACACT
miR-182-5p_TH1_11_TH2_1_B_9_C_4	GCGCUAAUACGACUCACUAUACUACCAUUGCCAAAUUCAGUUUUGGCAAUGGUACGAGGAAGGAGGUCUGAGGAGGUCACUGUACCAUUGCGCUCACGUUACUUCGUGAGCAGUGUGAGUUCUACCAUUGCCAAAUAAAGAUUUGGCAAUGGUAGUCGAGUAGAGUGUGGCAAAGUUCGGAUGAACUUUGCGGUCGGGUCCUACCAUUGCGUCACUUGACGGAUUACUCUUU	miR-182	TTTGGCAATGGTAGAACTCACACT
miR-182-5p_TH1_11_TH2_2_B_9_C_4	GCGCUAAUACGACUCACUAUAUCUACCAUUGCCAAAAUCAGGUUUGGCAAUGGUACGAGGAAGGAGGUCUGAGGAGGUCACUGUACCAUUGCGCUCACCCUACUUGGUGAGCAGUGUGAGUUCUACCAUUGCCAAAUAGAGAUUUGGCAAUGGUAGUCGAGUAGAGUGUGGCAAAGUUCGGAUGAACUUUGCGGUCGGGUCCUACCAUUGCGUCACUUGACGGAUUACUCUUU	miR-182	TTTGGCAATGGTAGAACTCACACT
miR-182-5p_TH1_12_TH2_8_B_9_C_3	GCGCUAAUACGACUCACUAUAUGAGUUCUACCAUUGCCAAAAUCAGGUUUGGCAAUGGUCGAGGAAGGAGGUCUGAGGAGGUCACUGACCAUUGCCCCUCACGCUACUACGUGAGGAGUGUGAGUUCUACCAUUGCCAAAUAUAGAUUUGGCAAUGGUGUCGAGUAGAGUGUGGCAAAGUUCGGAUGAACUUUGCGGUCGGGUCCACCAUUGCCGUCACUUGACGGAUUACUCUUU	miR-182	TTTGGCAATGGTAGAACTCACACT
miR-182-5p_TH1_12_TH2_9_B_9_C_3	GCGCUAAUACGACUCACUAUAGUGAGUUCUACCAUUGCCAAACUCAGAUUUGGCAAUGGUCGAGGAAGGAGGUCUGAGGAGGUCACUGACCAUUGCCCCUCACGUUACUUCGUGAGGAGUGUGAGUUCUACCAUUGCCAAAUAAAGAUUUGGCAAUGGUGUCGAGUAGAGUGUGGCAAAGUUCGGAUGAACUUUGCGGUCGGGUCCACCAUUGCCGUCACUUGACGGAUUACUCUUU	miR-182	TTTGGCAATGGTAGAACTCACACT
miR-182-5p_TH1_12_TH2_10_B_9_C_3	GCGCUAAUACGACUCACUAUAUGUGAGUUCUACCAUUGCCAAAAUCAGGUUUGGCAAUGGUCGAGGAAGGAGGUCUGAGGAGGUCACUGACCAUUGCCCCUCACGCUACUACGUGAGGAGUGUGAGUUCUACCAUUGCCAAAUAAAGAUUUGGCAAUGGUGUCGAGUAGAGUGUGGCAAAGUUCGGAUGAACUUUGCGGUCGGGUCCACCAUUGCCGUCACUUGACGGAUUACUCUUU	miR-182	TTTGGCAATGGTAGAACTCACACT
miR-182-5p_TH1_12_TH2_11_B_9_C_3	GCGCUAAUACGACUCACUAUAGUGUGAGUUCUACCAUUGCCAAAGUCAGGUUUGGCAAUGGUCGAGGAAGGAGGUCUGAGGAGGUCACUGACCAUUGCCCCUCACGGUACUACGUGAGGAGUGUGAGUUCUACCAUUGCCAAAUAAAGAUUUGGCAAUGGUGUCGAGUAGAGUGUGGCAAAGUUCGGAUGAACUUUGCGGUCGGGUCCACCAUUGCCGUCACUUGACGGAUUACUCUUU	miR-182	TTTGGCAATGGTAGAACTCACACT
miR-182-5p_TH1_13_TH2_3_B_8_C_3	GCGCUAAUACGACUCACUAUACUACCAUUGCCAAAAUCAGGUUUGGCAAUGGCGAGGAAGGAGGUCUGAGGAGGUCACUGCCAUUGCCGCUCACGCUACUACGUGAGCAGUGUGAGUUCUACCAUUGCCAAAUAAAGAUUUGGCAAUGGGUCGAGUAGAGUGUGGCAAAGUUCGGAUGAACUUUGCGGUCGGGUCCCCAUUGCCGUCACUUGACGGAUUACUCUUU	miR-182	TTTGGCAATGGTAGAACTCACACT
miR-182-5p_TH1_13_TH2_6_B_8_C_3	GCGCUAAUACGACUCACUAUAGUUCUACCAUUGCCAAAAUCAGCUUUGGCAAUGGCGAGGAAGGAGGUCUGAGGAGGUCACUGCCAUUGCCCCUCACCCUACUCGGUGAGGAGUGUGAGUUCUACCAUUGCCAAAUACAGAUUUGGCAAUGGGUCGAGUAGAGUGUGGCAAAGUUCGGAUGAACUUUGCGGUCGGGUCCCCAUUGCCGUCACUUGACGGAUUACUCUUU	miR-182	TTTGGCAATGGTAGAACTCACACT
miR-182-5p_TH1_16_TH2_7_B_6_C_2	GCGCUAAUACGACUCACUAUAUCUACCAUUGCCAAAGUCAGGUUUGGCAACGAGGAAGGAGGUCUGAGGAGGUCACUGUUGCCAGCUCACCCUACUCGGUGAGCAGUGUGAGUUCUACCAUUGCCAAACAAAGAUUUGGCAAGUCGAGUAGAGUGUGGCAAAGUUCGGAUGAACUUUGCGGUCGGGUCCUUGCCAGUCACUUGACGGAUUACUCUUU	miR-182	TTTGGCAATGGTAGAACTCACACT
miR-30d-5p_TH1_9_TH2_8_B_10_C_3	GCGCUAAUACGACUCACUAUAUUCCAGUCGGGGAUGUUUACAUUCACCUGUAAACAUCCCCCGAGGAAGGAGGUCUGAGGAGGUCACUGGGGGAUGUUUGGGGUUGCGACAACAACCCCCUUCCAGUCGGGGAUGUUUACAAAAAGAUGUAAACAUCCCCGUCGAGUAGAGUGUGGCAAAGUUCGGAUGAACUUUGCGGUCGGGUCCGGGGAUGUUUGUCACUUGACGGAUUACUCUUU	miR-30d	TGTAAACATCCCCGACTGGAAG
miR-30d-5p_TH1_10_TH2_5_B_9_C_3	GCGCUAAUACGACUCACUAUAAGUCGGGGAUGUUUACAAUCAGAUGUAAACAUCCCCGAGGAAGGAGGUCUGAGGAGGUCACUGGGGAUGUUUGCUCCCGCUACUCCGGGAGCCUUCCAGUCGGGGAUGUUUACAUAAAGAUGUAAACAUCCCGUCGAGUAGAGUGUGGCAAAGUUCGGAUGAACUUUGCGGUCGGGUCCGGGAUGUUUGUCACUUGACGGAUUACUCUUU	miR-30d	TGTAAACATCCCCGACTGGAAG
miR-30d-5p_TH1_10_TH2_6_B_9_C_3	GCGCUAAUACGACUCACUAUACAGUCGGGGAUGUUUACAAUCAGGUGUAAACAUCCCCGAGGAAGGAGGUCUGAGGAGGUCACUGGGGAUGUUUACUCACCCUACUCGGUGAGUCUUCCAGUCGGGGAUGUUUACAUAAAGAUGUAAACAUCCCGUCGAGUAGAGUGUGGCAAAGUUCGGAUGAACUUUGCGGUCGGGUCCGGGAUGUUUGUCACUUGACGGAUUACUCUUU	miR-30d	TGTAAACATCCCCGACTGGAAG
miR-30d-5p_TH1_10_TH2_8_B_9_C_3	GCGCUAAUACGACUCACUAUAUCCAGUCGGGGAUGUUUACAUUCAGUUGUAAACAUCCCCGAGGAAGGAGGUCUGAGGAGGUCACUGGGGAUGUUUGCUCAAGCAACUACUUGAGCCUUCCAGUCGGGGAUGUUUACAUAAAGAUGUAAACAUCCCGUCGAGUAGAGUGUGGCAAAGUUCGGAUGAACUUUGCGGUCGGGUCCGGGAUGUUUGUCACUUGACGGAUUACUCUUU	miR-30d	TGTAAACATCCCCGACTGGAAG
miR-30d-5p_TH1_11_TH2_1_B_8_C_3	GCGCUAAUACGACUCACUAUAGGGAUGUUUACAAUCAGCUGUAAACAUCCCGAGGAAGGAGGUCUGAGGAGGUCACUGGGAUGUUUACUCACGCUACUACGUGAGUCUUCCAGUCGGGGAUGUUUACAUAAAGAUGUAAACAUCCGUCGAGUAGAGUGUGGCAAAGUUCGGAUGAACUUUGCGGUCGGGUCCGGAUGUUUGUCACUUGACGGAUUACUCUUU	miR-30d	TGTAAACATCCCCGACTGGAAG
miR-30d-5p_TH1_11_TH2_2_B_8_C_3	GCGCUAAUACGACUCACUAUAGGGGAUGUUUACAAUCAGCUGUAAACAUCCCGAGGAAGGAGGUCUGAGGAGGUCACUGGGAUGUUUACUCACGCUACUACGUGAGUCUUCCAGUCGGGGAUGUUUACAUAAAGAUGUAAACAUCCGUCGAGUAGAGUGUGGCAAAGUUCGGAUGAACUUUGCGGUCGGGUCCGGAUGUUUGUCACUUGACGGAUUACUCUUU	miR-30d	TGTAAACATCCCCGACTGGAAG
miR-30d-5p_TH1_11_TH2_3_B_8_C_3	GCGCUAAUACGACUCACUAUACGGGGAUGUUUACAUUCAGUUGUAAACAUCCCGAGGAAGGAGGUCUGAGGAGGUCACUGGGAUGUUUACUCACGUUACUCCGUGAGUCUUCCAGUCGGGGAUGUUUACAUAAAGAUGUAAACAUCCGUCGAGUAGAGUGUGGCAAAGUUCGGAUGAACUUUGCGGUCGGGUCCGGAUGUUUGUCACUUGACGGAUUACUCUUU	miR-30d	TGTAAACATCCCCGACTGGAAG
miR-30d-5p_TH1_14_TH2_3_B_6_C_2	GCGCUAAUACGACUCACUAUAGGAUGUUUACACUAACCUGUAAACACGAGGAAGGAGGUCUGAGGAGGUCACUGUGUUUACCACCCCUUACUUGGGGUGGCUUCCAGUCGGGGAUGUUUACAUAAAGAUGUAAACAGUCGAGUAGAGUGUGGCAAAGUUCGGAUGAACUUUGCGGUCGGGUCCUGUUUAGUCACUUGACGGAUUACUCUUU	miR-30d	TGTAAACATCCCCGACTGGAAG
miR-30d-5p_TH1_14_TH2_4_B_6_C_2	GCGCUAAUACGACUCACUAUAGGGAUGUUUACAUUAAGUUGUAAACACGAGGAAGGAGGUCUGAGGAGGUCACUGUGUUUACCUCACCUAACUUGGUGAGGCUUCCAGUCGGGGAUGUUUACAUAAAGAUGUAAACAGUCGAGUAGAGUGUGGCAAAGUUCGGAUGAACUUUGCGGUCGGGUCCUGUUUAGUCACUUGACGGAUUACUCUUU	miR-30d	TGTAAACATCCCCGACTGGAAG
miR-30d-5p_TH1_14_TH2_5_B_6_C_2	GCGCUAAUACGACUCACUAUAGGGGAUGUUUACAGUCAUAUGUAAACACGAGGAAGGAGGUCUGAGGAGGUCACUGUGUUUAGCUCACCUUACUUGGUGAGCCUUCCAGUCGGGGAUGUUUACAUAAAGAUGUAAACAGUCGAGUAGAGUGUGGCAAAGUUCGGAUGAACUUUGCGGUCGGGUCCUGUUUAGUCACUUGACGGAUUACUCUUU	miR-30d	TGTAAACATCCCCGACTGGAAG
miR-30d-5p_TH1_14_TH2_6_B_6_C_2	GCGCUAAUACGACUCACUAUACGGGGAUGUUUACAGUCAAAUGUAAACACGAGGAAGGAGGUCUGAGGAGGUCACUGUGUUUAGCUCACAUUACUUUGUGAGCCUUCCAGUCGGGGAUGUUUACAUAAAGAUGUAAACAGUCGAGUAGAGUGUGGCAAAGUUCGGAUGAACUUUGCGGUCGGGUCCUGUUUAGUCACUUGACGGAUUACUCUUU	miR-30d	TGTAAACATCCCCGACTGGAAG
miR-30d-5p_TH1_14_TH2_7_B_6_C_2	GCGCUAAUACGACUCACUAUAUCGGGGAUGUUUACACGCAAUUGUAAACACGAGGAAGGAGGUCUGAGGAGGUCACUGUGUUUAACUCACGUUACUCCGUGAGUCUUCCAGUCGGGGAUGUUUACAUAAAGAUGUAAACAGUCGAGUAGAGUGUGGCAAAGUUCGGAUGAACUUUGCGGUCGGGUCCUGUUUAGUCACUUGACGGAUUACUCUUU	miR-30d	TGTAAACATCCCCGACTGGAAG
miR-30a-3p_TH1_9_TH2_8_B_10_C_3	GCGCUAAUACGACUCACUAUACUGCAAACAUCCGACUGAAAGAUCAGCCUUUCAGUCGGAUCGAGGAAGGAGGUCUGAGGAGGUCACUGAUCCGACUGACCUCACGCGACAACGUGAGGGCUGCAAACAUCCGACUGAAAGAAAAGCCUUUCAGUCGGAUGUCGAGUAGAGUGUGGCAAAGUUCGGAUGAACUUUGCGGUCGGGUCCAUCCGACUGAGUCACUUGACGGAUUACUCUUU	miR-30a	CTTTCAGTCGGATGTTTGCAGC
miR-30a-3p_TH1_10_TH2_4_B_9_C_3	GCGCUAAUACGACUCACUAUAAACAUCCGACUGAAAGAUCAGCCUUUCAGUCGGACGAGGAAGGAGGUCUGAGGAGGUCACUGUCCGACUGACGUUGCCCUAAUCGGCAACGGCUGCAAACAUCCGACUGAAAGAACCGUCUUUCAGUCGGAGUCGAGUAGAGUGUGGCAAAGUUCGGAUGAACUUUGCGGUCGGGUCCUCCGACUGAGUCACUUGACGGAUUACUCUUU	miR-30a	CTTTCAGTCGGATGTTTGCAGC
miR-30a-3p_TH1_10_TH2_5_B_9_C_3	GCGCUAAUACGACUCACUAUAAAACAUCCGACUGAAAGGUCAGGCUUUCAGUCGGACGAGGAAGGAGGUCUGAGGAGGUCACUGUCCGACUGACCUCACGCUACUACGUGAGGGCUGCAAACAUCCGACUGAAAGUACCGUCUUUCAGUCGGAGUCGAGUAGAGUGUGGCAAAGUUCGGAUGAACUUUGCGGUCGGGUCCUCCGACUGAGUCACUUGACGGAUUACUCUUU	miR-30a	CTTTCAGTCGGATGTTTGCAGC
miR-30a-3p_TH1_10_TH2_6_B_9_C_3	GCGCUAAUACGACUCACUAUACAAACAUCCGACUGAAAGGUCAGGCUUUCAGUCGGACGAGGAAGGAGGUCUGAGGAGGUCACUGUCCGACUGACCUCACGCUACUACGUGAGGGCUGCAAACAUCCGACUGAAAGUACUGUCUUUCAGUCGGAGUCGAGUAGAGUGUGGCAAAGUUCGGAUGAACUUUGCGGUCGGGUCCUCCGACUGAGUCACUUGACGGAUUACUCUUU	miR-30a	CTTTCAGTCGGATGTTTGCAGC
miR-30a-3p_TH1_10_TH2_7_B_9_C_3	GCGCUAAUACGACUCACUAUAGCAAACAUCCGACUGAAAGAUCAGCCUUUCAGUCGGACGAGGAAGGAGGUCUGAGGAGGUCACUGUCCGACUGACCUCACGCUACUACGUGAGGGCUGCAAACAUCCGACUGAAAGGCAAGACUUUCAGUCGGAGUCGAGUAGAGUGUGGCAAAGUUCGGAUGAACUUUGCGGUCGGGUCCUCCGACUGAGUCACUUGACGGAUUACUCUUU	miR-30a	CTTTCAGTCGGATGTTTGCAGC
miR-30a-3p_TH1_10_TH2_8_B_9_C_3	GCGCUAAUACGACUCACUAUAUGCAAACAUCCGACUGAAAGAUUAGGCUUUCAGUCGGACGAGGAAGGAGGUCUGAGGAGGUCACUGUCCGACUGACCGGAUGACACUACAUCCGGGCUGCAAACAUCCGACUGAAAGCAUAGACUUUCAGUCGGAGUCGAGUAGAGUGUGGCAAAGUUCGGAUGAACUUUGCGGUCGGGUCCUCCGACUGAGUCACUUGACGGAUUACUCUUU	miR-30a	CTTTCAGTCGGATGTTTGCAGC
miR-30a-3p_TH1_11_TH2_1_B_8_C_3	GCGCUAAUACGACUCACUAUAUCCGACUGAAAGCUCAAUCUUUCAGUCGGCGAGGAAGGAGGUCUGAGGAGGUCACUGCCGACUGACAGCAGUCUACUUACUGCUGGCUGCAAACAUCCGACUGAAAGUAAAGCCUUUCAGUCGGGUCGAGUAGAGUGUGGCAAAGUUCGGAUGAACUUUGCGGUCGGGUCCCCGACUGAGUCACUUGACGGAUUACUCUUU	miR-30a	CTTTCAGTCGGATGTTTGCAGC
miR-30a-3p_TH1_11_TH2_2_B_8_C_3	GCGCUAAUACGACUCACUAUAAUCCGACUGAAAGCUCAAUCUUUCAGUCGGCGAGGAAGGAGGUCUGAGGAGGUCACUGCCGACUGAGGGGAGGCUACAUCCUCCCCGCUGCAAACAUCCGACUGAAAGUAAAGCCUUUCAGUCGGGUCGAGUAGAGUGUGGCAAAGUUCGGAUGAACUUUGCGGUCGGGUCCCCGACUGAGUCACUUGACGGAUUACUCUUU	miR-30a	CTTTCAGTCGGATGTTTGCAGC
miR-30a-3p_TH1_11_TH2_3_B_8_C_3	GCGCUAAUACGACUCACUAUACAUCCGACUGAAAGCUCAAUCUUUCAGUCGGCGAGGAAGGAGGUCUGAGGAGGUCACUGCCGACUGAGGUCAGCCAACUAGCUGACCGCUGCAAACAUCCGACUGAAAGUAAAGACUUUCAGUCGGGUCGAGUAGAGUGUGGCAAAGUUCGGAUGAACUUUGCGGUCGGGUCCCCGACUGAGUCACUUGACGGAUUACUCUUU	miR-30a	CTTTCAGTCGGATGTTTGCAGC
miR-30a-3p_TH1_14_TH2_4_B_6_C_2	GCGCUAAUACGACUCACUAUAUCCGACUGAAAGCUCAAUCUUUCAGUCGAGGAAGGAGGUCUGAGGAGGUCACUGACUGAAGCUCACGUUACUUCGUGAGCGCUGCAAACAUCCGACUGAAAGUAAAGACUUUCAGUGUCGAGUAGAGUGUGGCAAAGUUCGGAUGAACUUUGCGGUCGGGUCCACUGAAGUCACUUGACGGAUUACUCUUU	miR-30a	CTTTCAGTCGGATGTTTGCAGC
miR-30a-3p_TH1_14_TH2_5_B_6_C_2	GCGCUAAUACGACUCACUAUAAUCCGACUGAAAGCUCAUACUUUCAGUCGAGGAAGGAGGUCUGAGGAGGUCACUGACUGAAGCUCACGGUACUGCGUGAGCGCUGCAAACAUCCGACUGAAAGUAAAGACUUUCAGUGUCGAGUAGAGUGUGGCAAAGUUCGGAUGAACUUUGCGGUCGGGUCCACUGAAGUCACUUGACGGAUUACUCUUU	miR-30a	CTTTCAGTCGGATGTTTGCAGC
miR-30a-3p_TH1_14_TH2_7_B_6_C_2	GCGCUAAUACGACUCACUAUAACAUCCGACUGAAAGUUCAGUCUUUCAGUCGAGGAAGGAGGUCUGAGGAGGUCACUGACUGAAGCUCACCCUACUUGGUGAGCGCUGCAAACAUCCGACUGAAAGUAAAGACUUUCAGUGUCGAGUAGAGUGUGGCAAAGUUCGGAUGAACUUUGCGGUCGGGUCCACUGAAGUCACUUGACGGAUUACUCUUU	miR-30a	CTTTCAGTCGGATGTTTGCAGC
arb_BCM4_25pc	GCCAAGGCCCACAGAAGAAGAAAAAAAGGACAAAAAGCUCUCGAAAAGGAGAGCUUUUUGUCCGUCGAGUAGAGUGUGGCAAAGUUCGGAUGAACUUUGCGGUCGGGUCCGGACAAAAAGAGAAGAAGAAAAAAAGGACAAAAAGCUCUCAAGACGGAGAGCUUUUUGUCCCGAGGAAGGAGGUCUGAGGAGGUCACUGGGACAAAAAGAAAAAAGGACAAAAAGCUCUCGCAUGAGAGAGCUUUUUGUCCCGAGGGAGUGGUGAGGAUGAGGCGAGGACAAAAAG	Arbitrary	GAGAGCTTTTTGTCCTTTTTTTCTTCTTCTGTGGGCCTTGGC
arb_BCM4_75pc	GGACAGGAAACUAUUAACGAUGGAUCCUAGCCAAAAAAAAAAGGAUAGAAACUGGUCAGACAAGACCAGUUUCUAUCCGUCGAGUAGAGUGUGGCAAAGUUCGGAUGAACUUUGCGGUCGGGUCCGGAUAGAAACAAAAAAAAAAGGAUAGAAACUGGUCGAUCAGGACCAGUUUCUAUCCCGAGGAAGGAGGUCUGAGGAGGUCACUGGGAUAGAAACAAGGAUAGAAACUGGUCGCAACAGACCAGUUUCUAUCCCGAGGGAGUGGUGAGGAUGAGGCGAGGAUAGAAAC	Arbitrary	GACCAGTTTCTATCCTTTTTTTTTTGGCTAGGATCCATCGTTAATAGTTTCCTGTCC
arb_BCM4_5	GCCUCAAAAAAAAAAGGACAGAAACUCUCCAUAGAAGGAGAGUUUCUGUCCGUCGAGUAGAGUGUGGCAAAGUUCGGAUGAACUUUGCGGUCGGGUCCGGACAGAAACAAAAAAAAAAGGACAGAAACUCUCCUAGACCGGAGAGUUUCUGUCCCGAGGAAGGAGGUCUGAGGAGGUCACUGGGACAGAAACAAAAAGGACAGAAACUCUCCUAAUGUGGAGAGUUUCUGUCCCGAGGGAGUGGUGAGGAUGAGGCGAGGACAGAAAC	Arbitrary	GGAGAGTTTCTGTCCTTTTTTTTTTGAGGC
arb_BCM4_10	GCCCCGAUGCAAGAAAAGAAAAAAAAAAAAAGAACAAAACUUCCCAGAAAGGGGAAGUUUUGUUCUGUCGAGUAGAGUGUGGCAAAGUUCGGAUGAACUUUGCGGUCGGGUCCAGAACAAAACAAGAAAAGAAAAAAAAAAAAAGAACAAAACUUCCCUUCCACGGGAAGUUUUGUUCUCGAGGAAGGAGGUCUGAGGAGGUCACUGAGAACAAAACAAAAAAAAAAAGAACAAAACUUCCCUUGUAUGGGAAGUUUUGUUCUCGAGGGAGUGGUGAGGAUGAGGCGAAGAACAAAAC	Arbitrary	GGGAAGTTTTGTTCTTTTTTTTTTTTTCTTTTCTTGCATCGGGGC
